# Rare damaging *CCR2* variants are associated with lower lifetime cardiovascular risk

## Abstract

**Background:** Previous work has shown a role of CCL2, a key chemokine governing monocyte trafficking, in atherosclerosis. However, it remains unknown whether targeting CCR2, the cognate receptor of CCL2, provides protection against human atherosclerotic cardiovascular disease.

**Methods:** Computationally predicted damaging or loss-of-function (REVEL>0.5) variants within *CCR2* were detected in whole-exome-sequencing data from 454,775 UK Biobank participants and tested for association with cardiovascular endpoints in gene-burden tests. Given the key role of CCR2 in monocyte mobilization, variants associated with lower monocyte count were prioritized for experimental validation. The response to CCL2 of human cells transfected with these variants was tested in migration and cAMP assays. Validated damaging variants were tested for association with cardiovascular endpoints, atherosclerosis burden, and vascular risk factors. Significant associations were replicated in six independent datasets (n=1,062,595).

**Results:** Carriers of 45 predicted damaging or loss-of-function *CCR2* variants (n=787 individuals) were at lower risk of myocardial infarction and coronary artery disease. One of these variants (M249K, n=585, 0.15% of European ancestry individuals) was associated with lower monocyte count and with both decreased downstream signaling and chemoattraction in response to CCL2. While M249K showed no association with conventional vascular risk factors, it was consistently associated with a lower risk of myocardial infarction (Odds Ratio [OR]: 0.66 95% Confidence Interval [CI]: 0.54-0.81, p=6.1×10^-5^) and coronary artery disease (OR: 0.74 95%CI: 0.63-0.87, p=2.9×10^-4^) in the UK Biobank and in six replication cohorts. In a phenome-wide association study, there was no evidence of a higher risk of infections among M249K carriers.

**Conclusions:** Carriers of an experimentally confirmed damaging *CCR2* variant are at a lower lifetime risk of myocardial infarction and coronary artery disease without carrying a higher risk of infections. Our findings provide genetic support for the translational potential of CCR2-targeting as an atheroprotective approach.
