## Supplementary Table for "Rare damaging *CCR2* variants are associated with lower lifetime cardiovascular risk"

### Sheet: SupplTable1
Table S1. Codes used for defining the main outcomes in the UK Biobank.
Outcome	ICD-9	ICD-10	OPCS4
Individual phenotypes
Myocardial infarction	410, 410, 410.1, 410.2, 410.3, 410.4, 410.5, 410.6, 410.7, 410.8, 410.9, 411, 429.79, 412.X4	I21, I21.0, I21.1, I21.2, I21.3, I21.4, I21.9, I22, I22.0, I22.1, I22.8, I22.9, I23, I23.0, I23.1
Coronary artery disease	410, 411, 412, 414.0, 414.8, 414.9	I21, I22, I23, I24, I25.1, I25.2, I25.5, I25.6, I25.8, I25.9	K40, K41, K42, K43, K44, K45, K46, K49, K50.1, K50.2, K50.4, K75
Ischemic stroke	434.X, 434.0, 434.1, 434.9, 436.X	I63.0, I63.1, I63.2, I63.3, I63.4, I63.5, I63.6, I63.8, I63.9, I64.X
Peripheral artery disease	443.8, 443.9	I70.2, I70.20, I70.21, I70.8, I70.80, I70.9, I70.90, I73.8, I73.9
Abdominal aortic aneurysm/aortic atherosclerosis	441.3, 441.4	I71.3, I71.4
Atherosclerosis across different vascular beds
Coronary atherosclerosis	410, 411, 412, 414.0, 414.8, 414.9	I21, I22, I23, I24, I25.1, I25.2, I25.5, I25.6, I25.8, I25.9	K40, K41, K42, K43, K44, K45, K46, K49, K50.1, K50.2, K50.4, K75
Cerebrovascular atherosclerosis		I65.2, I67.2	L29, L29.1, L29.2, L29.3, L29.4, L29.5, L29.6, L29.7, L29.8, L29.9, L30, L30.1, L30.2, L30.3, L30.8, L30.9, L31, L31.1, L31.2, L31.3, L31.3, L31.8, L31.9
Peripheral atherosclerosis	443.8, 443.9	I70.2, I70.20, I70.21, I70.8, I70.80, I70.9, I70.90, I73.8, I73.9
Aortic atherosclerosis	441.3, 441.4	I70.0, I70.00, I70.01, I71.3, I71.4

### Sheet: SupplTable2
Table S2. Predicted loss-of-function and damaging (REVEL<0.5) CCR2 variants. Associations with monocyte count dervied from an analysis among 393840 individuals (green-colored lines represent associations with lower monoczte counts, whereas redßcolored lines associations with higher monocyte counts).
ID	POS	REF	ALT	CHROM	BETA MONOCYTE COUNT	SE MONOCYTE COUNT	PVAL MONOCYTE COUNT	FDR-CORRECTED PVALUE	MAC EUR	MAC EAS	MAC SAS	MAC AFR	MAC HIS	CONSEQUENCE	REVEL
3:46358273:T:A	46358273	T	A	3	-0.041312	0.00651177	2.23573e-10	1.008e-08	585	0	5	1	1	M249K	0.843
3:46358429:A:G	46358429	A	G	3	0.517183	0.152314	0.000684999	0.0154125	1	0	0	0	0	N301S	0.912
3:46358021:G:C	46358021	G	C	3	-0.11491	0.0393295	0.00348097	0.0497	15	0	0	0	0	W165S	0.824
3:46358022:G:C	46358022	G	C	3	0.215055	0.0879388	0.0144651	0.1593	3	0	0	0	0	W165C	0.798
3:46358195:C:A	46358195	C	A	3	-0.136586	0.0575703	0.0176677	0.1593	8	0	0	0	0	Ser223Ter	LoF
3:46357907:G:T	46357907	G	T	3	-0.047695	0.022219	0.0318258	0.2385	49	0	0	0	0	G127V	0.506
3:46358155:G:A	46358155	G	A	3	-0.0975159	0.0538538	0.0701795	0.37215	8	0	0	0	0	G210R	0.522
3:46358375:T:C	46358375	T	C	3	-0.122701	0.0681179	0.0716539	0.37215	5	0	0	0	0	L283P	0.546
3:46357777:C:G	46357777	C	G	3	-0.265751	0.152314	0.081027	0.37215	1	0	0	0	0	L84V	0.726
3:46357796:T:C	46357796	T	C	3	0.264279	0.152323	0.0827428	0.37215	2	0	0	0	0	L90P	0.585
3:46357906:G:T	46357906	G	T	3	-0.251462	0.152315	0.0987507	0.404182	1	0	0	0	0	Gly127Ter	LoF
3:46358419:T:C	46358419	T	C	3	-0.238641	0.152315	0.117172	0.43875	1	0	0	0	0	C298R	0.848
3:46357894:G:C	46357894	G	C	3	-0.10813	0.0761575	0.15566	0.536786	5	0	0	0	0	G123R	0.526
3:46357727:T:C	46357727	T	C	3	-0.210339	0.152317	0.167299	0.536786	1	0	0	0	0	L67S	0.511
3:46357898:A:G	46357898	A	G	3	-0.183121	0.152314	0.229261	0.655312	1	0	1	0	0	Y124C	0.55
3:46358347:CTGAG:C	46358347	CTGAG	C	3	-0.181616	0.152315	0.233113	0.655312	1	0	0	0	0	Ser275ThrfsTer14	LoF
3:46358273:T:C	46358273	T	C	3	-0.113522	0.10774	0.292036	0.772941	2	0	0	0	0	M249T	0.656
3:46358188:T:C	46358188	T	C	3	-0.140768	0.152314	0.355384	0.8442	1	0	0	0	0	C221R	0.542
3:46357952:T:C	46357952	T	C	3	0.140179	0.152314	0.357402	0.8442	1	0	0	0	0	I142T	0.856
3:46357692:TG:T	46357692	TG	T	3	-0.120119	0.152315	0.430334	0.8442	1	0	0	0	0	Gly56ValfsTer12	LoF
3:46357694:G:A	46357694	G	A	3	-0.0520214	0.0681176	0.445046	0.8442	5	0	0	0	0	G56D	0.533
3:46357593:CT:C	46357593	CT	C	3	-0.0359634	0.0481668	0.455278	0.8442	13	0	0	0	0	Phe24LeufsTer14	LoF
3:46357960:GCT:G	46357960	GCT	G	3	-0.0400634	0.0538527	0.45691	0.8442	9	0	0	0	0	Ala145GlyfsTer35	LoF
3:46358399:A:G	46358399	A	G	3	-0.111834	0.152315	0.462811	0.8442	1	0	0	0	0	E291G	0.596
3:46358321:T:C	46358321	T	C	3	-0.110356	0.152314	0.468739	0.8442	1	0	0	0	0	L265P	0.544
3:46357787:C:G	46357787	C	G	3	0.0661488	0.107703	0.5391	0.932885	2	0	0	0	0	S87C	0.78
3:46358282:ACTTT:A	46358282	ACTTT	A	3	-0.0854448	0.152314	0.574812	0.940179	1	0	0	0	0	Phe253SerfsTer12	LoF
3:46358355:CTG:C	46358355	CTG	C	3	-0.0222508	0.0407086	0.584664	0.940179	15	0	0	0	0	Cys277Ter	LoF
3:46358102:C:CT	46358102	C	CT	3	-0.0553469	0.107702	0.60733	0.941897	2	0	0	0	0	Tyr193LeufsTer8	LoF
3:46357936:G:C	46357936	G	C	3	-0.0688688	0.152315	0.651162	0.9525	1	0	0	0	0	D137H	0.889
3:46358121:G:A	46358121	G	A	3	-0.0210824	0.0507721	0.677969	0.9525	11	0	0	0	0	Trp198Ter	LoF
3:46358422:T:G	46358422	T	G	3	-0.0617156	0.152351	0.685412	0.9525	1	0	0	0	0	C299G	0.81
3:46358389:C:T	46358389	C	T	3	0.0530409	0.152315	0.727666	0.9525	1	0	0	0	0	Gln288Ter	LoF
3:46357617:TCC:T	46357617	TCC	T	3	-0.0252713	0.076158	0.740019	0.9525	4	0	0	0	0	Pro31LeufsTer3	LoF
3:46357673:A:G	46357673	A	G	3	-0.0497911	0.152315	0.743747	0.9525	1	0	0	0	0	Y49C	0.594
3:46358119:T:G	46358119	T	G	3	-0.0461493	0.152314	0.761898	0.9525	1	0	0	0	0	W198G	0.612
3:46358224:C:T	46358224	C	T	3	-0.0331581	0.152314	0.827666	0.958	1	0	0	0	0	Arg233Ter	LoF
3:46357769:T:C	46357769	T	C	3	-0.0150954	0.0879394	0.863708	0.958	3	0	0	0	0	L81P	0.744
3:46358441:A:G	46358441	A	G	3	-0.0136457	0.0879401	0.876687	0.958	3	0	0	0	0	Y305C	0.955
3:46357936:G:A	46357936	G	A	3	-0.0129363	0.0879394	0.88305	0.958	3	0	0	0	0	D137N	0.766
3:46357781:C:A	46357781	C	A	3	-0.0212355	0.152314	0.889119	0.958	1	0	0	0	0	A85D	0.611
3:46357997:G:A	46357997	G	A	3	-0.0191264	0.152315	0.900071	0.958	1	0	0	0	0	G157E	0.515
3:46358191:T:C	46358191	T	C	3	-0.0159413	0.152314	0.916645	0.958	1	0	0	0	0	Y222H	0.729
3:46358194:T:C	46358194	T	C	3	-0.00536986	0.0761574	0.943788	0.958	4	0	0	0	0	S223P	0.646
3:46358193:C:G	46358193	C	G	3	0.00802337	0.152314	0.95799	0.958	1	0	0	0	0	Tyr222Ter	LoF

### Sheet: SupplTable3
Table S3. Characteristics of UK Biobank participants included in the current analyses (n=393,416).
Age	58 [51-63]
Sex	53.9% females
Systolic blood pressure (mmHg)	139 [126-155]
Diastolic blood pressure (mmHg)	84 [77-92]
LDL cholesterol (mmol/l)	3.52 [2.96-4.13]
HDL cholesterol (mmol/l)	1.40 [1.18-1.68]
BMI (kg/m2)	26.7 [24.1-29.9]
C-reactive protein levels (mg/l)	1.32 [0.66-2.74]
Glycated hemoglobin (HbA1c, mmol/mol)	35.9 [32.7-37.7]
Lipid-lowering drugs (%)	0.161
Antihypertensive drugs (%)	0.206
Antidiabetic medications (%)	0.029
Smoking
Former	0.356
Current	0.104

### Sheet: SupplTable4
Table S4. Associations of M249K CCR2 variant with myocardial infarction and coronary artery disease across 7 cohorts.
cohort	logOR	se	MAF	MAC	Myocardial infarction					Coronary artery disease
					N_cases	N_controls	OR	LCI	HCI	N_cases	N_controls	OR	LCI	HCI
UKBB	-0.475105	0.22628	0.139	547	19974	373442	0.62182	0.399072	0.968897	46042	392652	0.737466	0.547761	0.992871
TOPMed	-0.782629	0.382384	0.056	58	6425	45307	0.457202	0.216081	0.967387	12467	48300	0.40926	0.215483	0.777295
deCODE	-0.316082	0.7539	0.009	31	25448	320544	0.729	0.166339	3.19492	43684	306935	0.5	0.131984	1.89417
PMBB	0.0834086	0.424777	0.105	46	5653	38068	1.08699	0.472766	2.4992	9765	33956	1.73256	0.721967	4.15775
MGB	-0.798508	0.415834	0.0988495	36	5575	30844	0.45	0.1	1.36	14368	22051	0.41	0.17	0.92
MVP	-0.059	0.218	0.0006	263	39613	399292	0.942707	0.61491	1.44525	53371	266264	0.946485	0.642056	1.39526
Geisinger	-0.573913	0.184703	0.228	333	8706	137120	0.563317	0.392221	0.809049	27322	118507	0.723648	0.549896	0.952301

### Sheet: SupplTable5
Table S5. Phenome-wide associations study of the M249K variant in UK Biobank (UKBB) and Geisinger including the fixed-effects and random-effects meta-analyses of the two cohorts.
phenotype	Phecode	carrier cases UKBB	carrier controls UKBB	noncarrier cases UKBB	noncarrier controls UKBB	logOR UKBB	se UKBB	p-value UKBB	carriers cases Geisinger	noncarrier cases Geisinger	carrier controls Geisinger	noncarrier controls Geisinger	coeff Geisinger	SE Geisinger	pvalue Geisinger	beta fixed effects model	se fixed effects model	p-val fixed effects model	I2	Cochrane Q p-value	beta random effects model	se random effects model	p-value random effects model	FDR-corrected p-value random effects model
Myocardial infarction	411.2	14	751	16672	425177	-0.698477	0.267793	0.00354757	34	8672	296	136824	-0.573913	0.184703	0.00362588	-0.586007	0.150261	9.62203e-05	0	0.611884	-0.586007	0.150261	9.62203e-05	0.00933337
Type 2 diabetes	250.2	36	773	27607	438474	-0.224975	0.172001	0.190878	101	35651	229	109845	-0.29682	0.122142	0.0168178	-0.249553	0.0974881	0.0104723	0	0.8623	-0.249553	0.0974881	0.0104723	0.455886
Coronary atherosclerosis	411.4	30	751	26709	425177	-0.415096	0.188381	0.019352	67	24044	263	121452	-0.235144	0.147644	0.117163	-0.2798	0.113985	0.0140996	0	0.367016	-0.2798	0.113985	0.0140996	0.455886
GERD	530.11	35	778	22003	446304	-0.0855918	0.173287	0.621356	149	55123	181	90373	-0.266692	0.110011	0.0158115	-0.206794	0.0903732	0.0221247	0	0.412369	-0.206794	0.0903732	0.0221247	0.536524
Angina pectoris	411.3	29	751	21147	425177	-0.216139	0.19206	0.260432	30	8988	300	136508	-0.396778	0.195839	0.0528175	-0.283157	0.135879	0.0371696	0	0.621486	-0.283157	0.135879	0.0371696	0.610896
Hypercholesterolemia	272.11	65	741	46219	418467	-0.202576	0.132107	0.125171	150	59838	180	85658	-0.214791	0.120578	0.0749453	-0.177697	0.0872998	0.0418031	0	0.801874	-0.177697	0.0872998	0.0418031	0.610896
Senile cataract	366.2	31	755	13895	436637	0.330926	0.186923	0.0766629	35	19118	295	126378	0.264529	0.187053	0.145608	0.258372	0.128334	0.0440853	0	0.593445	0.258372	0.128334	0.0440853	0.610896
Pneumococcal pneumonia	480.11	12	792	9177	452456	-0.275207	0.291682	0.345416	8	1738	322	143758	-0.719188	0.348113	0.0613028	-0.43747	0.223609	0.0504177	0	0.386284	-0.43747	0.223609	0.0504177	0.611315
Symptoms concerning nutrition, metabolism, and development	1002	19	794	8217	460090	0.313551	0.23278	0.177985	21	11516	309	133980	0.236057	0.222796	0.269912	0.262728	0.157204	0.094671	0	0.767203	0.262728	0.157204	0.094671	0.802261
Nonspecific chest pain	418	54	756	37700	427524	-0.177921	0.141276	0.20789	109	42713	221	102783	-0.152558	0.116854	0.195024	-0.142271	0.0883533	0.107344	0	0.746397	-0.142271	0.0883533	0.107344	0.802261
Syncope and collapse	788	18	795	12358	455949	-0.162722	0.239007	0.495984	35	11728	295	133768	-0.269403	0.176775	0.14034	-0.223359	0.13953	0.109421	0	0.754675	-0.223359	0.13953	0.109421	0.802261
Obesity	278.1	31	782	17726	450448	0.0131888	0.183392	0.942669	157	62266	173	83230	-0.205712	0.108355	0.0578365	-0.141058	0.090562	0.11933	0	0.333424	-0.141058	0.090562	0.11933	0.802261
Benign neoplasm of colon	208	43	770	28687	439620	-0.136307	0.157831	0.387794	40	16515	290	128981	-0.093776	0.170076	0.584349	-0.167694	0.111977	0.134244	0	0.777802	-0.167694	0.111977	0.134244	0.802261
Essential hypertension	401.1	169	644	104923	362294	-0.0762516	0.090068	0.397218	195	76148	135	69348	-0.335171	0.127482	0.00792695	-0.167008	0.0726538	0.021523	65.5972	0.0882101	-0.192691	0.129209	0.135879	0.802261
Cellulitis and abscess of arm/hand	681.3	11	795	7453	453420	-0.175721	0.30418	0.563475	10	2930	320	142566	-0.424873	0.313358	0.20012	-0.31809	0.213384	0.136042	0	0.511342	-0.31809	0.213384	0.136042	0.802261
Arthropathy NOS	716.9	53	760	35690	432152	-0.16273	0.143357	0.256318	30	11247	300	134249	-0.225159	0.186194	0.238777	-0.167847	0.112872	0.136998	0	0.953825	-0.167847	0.112872	0.136998	0.802261
Cataract	366	43	755	25066	436637	0.0797775	0.160294	0.618699	45	24853	285	120643	0.326452	0.174753	0.0546599	0.169656	0.115134	0.140602	0	0.42031	0.169656	0.115134	0.140602	0.802261
Hemorrhage of gastrointestinal tract	578.9	18	760	8375	436535	0.222651	0.238855	0.351253	4	3241	326	142255	0.550779	0.486186	0.203142	0.299503	0.214369	0.162372	0	0.465679	0.299503	0.214369	0.162372	0.855214
Hemorrhoids	455	71	713	29603	421247	0.356213	0.125166	0.00666953	29	11921	301	133575	-0.0568016	0.192978	0.769434	0.257277	0.104927	0.0142078	52.4233	0.147119	0.221901	0.16329	0.174165	0.855214
Unspecified monoarthritis	716.2	30	760	21957	432152	-0.255417	0.187014	0.172011	0	251	330	145245	0.162732	1.71102	0.905264	-0.249896	0.185908	0.178886	0	0.785681	-0.249896	0.185908	0.178886	0.855214
Asthma	495	59	737	34650	423236	-0.0245452	0.135622	0.856381	63	24188	267	121308	-0.210741	0.135673	0.127885	-0.118618	0.0941491	0.207708	0	0.335208	-0.118618	0.0941491	0.207708	0.855214
Complication of internal orthopedic device	858	12	786	4725	448229	0.358495	0.291717	0.219104	2	1172	328	144324	0.0844395	0.658293	0.892027	0.323993	0.266728	0.224483	0	0.770233	0.323993	0.266728	0.224483	0.855214
Retention of urine	599.2	23	752	10033	436843	0.308296	0.214749	0.151113	14	7123	316	138373	0.033512	0.255964	0.894654	0.192858	0.16246	0.235184	0	0.411098	0.192858	0.16246	0.235184	0.855214
Disorder of skin and subcutaneous tissue NOS	689	14	799	7629	460678	0.0495833	0.270058	0.854325	66	22408	264	123088	-0.317588	0.136449	0.0238229	-0.270547	0.117907	0.0217567	42.4013	0.187627	-0.218662	0.184776	0.236655	0.855214
Duodenitis	535.6	12	754	10067	426312	-0.355949	0.291561	0.222147	0	351	330	145145	0.318877	7.81058	0.857115	-0.330005	0.287434	0.250924	0	0.595616	-0.330005	0.287434	0.250924	0.855214
Anxiety disorder	300.1	21	728	9009	413635	0.26561	0.221765	0.23103	107	49351	223	96145	0.0315281	0.115404	0.78408	0.112077	0.0997187	0.26104	0	0.43828	0.112077	0.0997187	0.26104	0.855214
Nausea and vomiting	789	24	789	15950	452357	-0.135585	0.207632	0.513752	59	26248	271	119248	-0.0791042	0.1373	0.567044	-0.123723	0.110691	0.263682	0	0.946165	-0.123723	0.110691	0.263682	0.855214
Other non-epithelial cancer of skin	172.2	21	782	14903	449910	-0.232423	0.2225	0.296209	40	11294	290	134202	-0.549449	0.176092	0.00305684	-0.235896	0.220932	0.285642	0	0.895209	-0.235896	0.220932	0.285642	0.855214
Other mental disorder	306	63	728	42741	413635	-0.207652	0.133801	0.120674	101	45875	229	99621	0.0618227	0.118667	0.60055	-0.0972055	0.0861653	0.259266	14.1027	0.2806	-0.0994752	0.0933345	0.286517	0.855214
Diverticulosis	562.1	63	663	38328	369603	-0.0942038	0.133718	0.481122	22	8188	308	137308	-0.157861	0.225495	0.490814	-0.119961	0.113716	0.291461	0	0.714267	-0.119961	0.113716	0.291461	0.855214
Symptoms involving digestive system	561	20	663	19733	369603	-0.537946	0.224822	0.00912741	59	26198	271	119298	-0.00566455	0.140375	0.967771	-0.172865	0.114763	0.131998	71.959	0.0589668	-0.25793	0.244632	0.291719	0.855214
Other anemias	285	22	772	16632	440452	-0.246835	0.216746	0.254778	80	34031	250	111465	-0.077999	0.12834	0.545231	-0.111652	0.107155	0.297428	0	0.473058	-0.111652	0.107155	0.297428	0.855214
Osteoarthrosis, localized, primary	740.11	11	776	10956	438539	-0.558887	0.304655	0.0665813	78	31445	252	114051	-0.150051	0.133336	0.264888	-0.149415	0.120085	0.213408	53.244	0.143618	-0.238373	0.229464	0.298885	0.855214
Other upper respiratory disease	479	11	767	4983	445097	0.253026	0.304127	0.405424	21	10406	309	135090	0.112636	0.222544	0.604916	0.18294	0.176847	0.300924	0	0.776977	0.18294	0.176847	0.300924	0.855214
Osteoarthritis	740.1	19	776	13059	438539	-0.235586	0.233531	0.313069	81	32879	249	112617	-0.1393	0.131832	0.294642	-0.114607	0.112739	0.309357	0	0.554158	-0.114607	0.112739	0.309357	0.855214
Injury, NOS	1009	13	800	9553	458754	-0.237467	0.280039	0.396451	14	5809	316	139687	-0.175484	2.02103	0.392044	-0.187133	0.187227	0.317555	0	0.809011	-0.187133	0.187227	0.317555	0.855214
Frequency of urination and polyuria	599.5	13	752	4882	436843	0.471167	0.280579	0.0931	54	24954	276	120542	0.0489032	0.146602	0.736854	0.139166	0.126433	0.271023	43.0805	0.185016	0.192459	0.196034	0.326216	0.855214
Malignant neoplasm, other	195.1	38	729	21653	419040	-0.0138428	0.169878	0.935055	7	2622	323	142874	-0.427342	0.331339	0.222183	-0.173302	0.146469	0.236729	70.8761	0.0638824	-0.280498	0.307565	0.361771	0.915263
Inguinal hernia	550.1	30	712	19758	406928	-0.173731	0.191602	0.364551	13	4954	317	140542	-0.150081	0.279412	0.59673	-0.139673	0.157995	0.376677	0	0.753364	-0.139673	0.157995	0.376677	0.915263
Other chronic ischemic heart disease, unspecified	411.8	32	751	20532	425177	-0.103919	0.184425	0.573111	24	9297	306	136199	-0.117559	0.218335	0.594179	-0.114269	0.138573	0.409593	0	0.932226	-0.114269	0.138573	0.409593	0.915263
Synovitis and tenosynovitis	727.1	11	765	3135	440802	0.750259	0.297726	0.0245933	30	13608	300	131888	-0.0177157	0.184605	0.923475	0.169752	0.152051	0.264244	80.5568	0.0233377	0.321067	0.390969	0.411528	0.915263
Cholelithiasis	574.1	32	757	11233	445956	0.525966	0.179993	0.00681046	18	8037	312	137459	-0.086252	0.227272	0.70646	0.29008	0.139769	0.0379474	76.8839	0.0375345	0.243034	0.296739	0.412777	0.915263
Glaucoma	365	15	786	5444	456332	0.555138	0.258203	0.0480205	21	9953	309	135543	0.0122373	0.219475	0.955265	0.191794	0.161581	0.235235	69.2768	0.0712115	0.236637	0.29795	0.427069	0.915263
Benign neoplasm of skin	216	22	789	10361	456587	0.190519	0.216513	0.378891	58	21647	272	123849	-0.200759	0.141253	0.163687	0.152227	0.205096	0.457953	0	0.580998	0.152227	0.205096	0.457953	0.915263
Varicose veins of lower extremity	454.1	25	713	12479	421247	0.164118	0.204041	0.421202	14	6820	316	138676	-0.0343507	0.253555	0.892095	0.114538	0.158881	0.470967	0	0.698554	0.114538	0.158881	0.470967	0.915263
Anal and rectal polyp	565.1	21	765	10274	439151	0.169772	0.221938	0.4443	1	532	329	144964	-0.0830332	8.60306	0.629134	0.15248	0.215073	0.478344	0	0.752225	0.15248	0.215073	0.478344	0.915263
Other ill-defined and unknown causes of morbidity and mortality	1019	34	779	19029	449278	0.0422095	0.175589	0.810029	9	2659	321	142837	-0.434941	0.332307	0.215713	-0.10916	0.151857	0.472241	66.0852	0.0859541	-0.207571	0.296007	0.483156	0.915263
Ptosis of eyelid	374.3	12	782	2493	455658	1.09984	0.286396	0.0010877	3	2029	327	143467	-0.145409	0.436636	0.740164	0.646154	0.23304	0.00555903	86.5348	0.00642692	0.457809	0.670695	0.494866	0.915263
Constipation	563	23	663	15425	369603	-0.207015	0.217417	0.34102	29	14000	301	131496	-0.0167509	0.181337	0.926328	-0.0898384	0.135766	0.508154	0	0.490186	-0.0898384	0.135766	0.508154	0.915263
Septal Deviations/Turbinate Hypertrophy	470	11	767	5633	445097	0.133429	0.30432	0.661059	15	3728	315	141768	-0.609735	0.258531	0.0303939	-0.242104	0.197019	0.219133	61.8551	0.105419	-0.209767	0.322639	0.515589	0.915263
Other symptoms/disorders or the urinary system	599	11	752	8621	436843	-0.259588	0.304694	0.394236	123	52397	207	93099	-0.0535952	0.112503	0.634182	-0.0642511	0.102273	0.529852	0	0.49614	-0.0642511	0.102273	0.529852	0.915263
Reflux esophagitis	530.14	19	794	13866	454441	-0.238447	0.232562	0.30522	28	11730	302	133766	-0.0326575	0.195417	0.867381	-0.0907555	0.14798	0.539681	0	0.410384	-0.0907555	0.14798	0.539681	0.915263
Esophagitis, GERD and related diseases	530.1	23	790	12044	456263	0.120319	0.212124	0.57057	154	58599	176	86897	-0.225815	0.109822	0.0402503	-0.150471	0.0945832	0.111635	50.8361	0.153814	-0.0987214	0.161413	0.540797	0.915263
Peripheral enthesopathies and allied syndromes	726	19	765	11212	440802	-0.0242219	0.232572	0.917052	96	38201	234	107295	-0.127217	0.120914	0.296332	-0.0638191	0.105276	0.544378	0	0.848573	-0.0638191	0.105276	0.544378	0.915263
Allergy/adverse effect of penicillin	960.2	36	760	21886	432886	-0.0853401	0.171114	0.617968	1	366	329	145130	-0.498289	2.11678	0.491202	-0.100719	0.167876	0.548531	0	0.642485	-0.100719	0.167876	0.548531	0.915263
Chronic airway obstruction	496	12	737	11215	423236	-0.46753	0.292364	0.109791	41	18571	289	126925	0.0223868	0.166446	0.892478	-0.0703399	0.142008	0.620373	58.6012	0.120137	-0.150784	0.253628	0.552172	0.915263
Hypothyroidism NOS	244.4	41	761	19363	444517	0.215745	0.162465	0.184196	68	29090	262	116406	-0.0536449	0.134644	0.691349	0.0641713	0.101528	0.527352	29.9793	0.232067	0.0723331	0.122879	0.556093	0.915263
Personal history of diseases of digestive system	564.9	37	663	21842	369603	-0.0492335	0.169919	0.77201	7	5172	323	140324	0.493562	0.373258	0.145207	0.0588925	0.154645	0.703334	57.5988	0.124608	0.17798	0.302429	0.556197	0.915263
Diaphragmatic hernia	550.2	71	712	36507	406928	0.114046	0.125517	0.363557	23	6027	307	139469	-0.522619	0.215631	0.0235071	-0.0612001	0.10734	0.568573	86.2174	0.00706828	-0.191293	0.325472	0.556706	0.915263
Irritable Bowel Syndrome	564.1	12	663	7586	369603	-0.143625	0.292013	0.622828	15	8525	315	136971	0.249325	0.260269	0.315768	0.119091	0.194182	0.539681	31.0855	0.228356	0.110628	0.234744	0.637446	0.981262
Other disorders of bladder	596	16	785	9769	452186	-0.0506423	0.253744	0.841809	16	6247	314	139249	-0.128228	0.253484	0.617475	-0.0822063	0.176653	0.641678	0	0.862429	-0.0822063	0.176653	0.641678	0.981262
Enthesopathy	726.1	18	765	8981	440802	0.143302	0.238963	0.548718	52	19671	278	125825	-0.144864	0.150452	0.342644	-0.0563441	0.124652	0.651261	0	0.327454	-0.0563441	0.124652	0.651261	0.981262
Other peripheral nerve disorders	351	29	774	15789	449314	0.0553393	0.189737	0.770544	59	25104	271	120392	-0.134375	0.137663	0.334859	-0.0473417	0.109572	0.665698	0	0.507404	-0.0473417	0.109572	0.665698	0.981262
Other specified gastritis	535.8	13	754	11898	426312	-0.440377	0.280187	0.116014	1	1195	329	144301	0.521074	1.85722	0.427667	-0.336233	0.266815	0.207607	32.5606	0.223335	-0.188168	0.467226	0.687143	0.981262
Other headache syndromes	339	14	793	10444	454571	-0.247691	0.26987	0.358716	55	23893	275	121603	-0.00691317	0.146574	0.962335	-0.0490283	0.125221	0.695402	0	0.405965	-0.0490283	0.125221	0.695402	0.981262
Benign neoplasm of other parts of digestive system	211	15	796	7838	459855	0.109582	0.261442	0.67511	2	968	328	144528	-0.0872929	0.657568	0.891441	0.0928445	0.24297	0.70237	0	0.862339	0.0928445	0.24297	0.70237	0.981262
Circulatory disease NEC	459.9	42	765	23252	437894	0.0340874	0.159859	0.831145	15	7508	315	137988	0.148172	0.26308	0.562036	0.050515	0.134325	0.706869	0	0.849669	0.050515	0.134325	0.706869	0.981262
Alcoholism	317.1	16	752	11491	429117	-0.232486	0.253335	0.358774	7	3872	323	141624	0.167068	0.372129	0.639671	-0.084517	0.209416	0.686519	7.17712	0.299298	-0.0783688	0.219685	0.721292	0.981262
Abdominal pain	785	83	730	52126	416181	-0.0819507	0.116272	0.480924	123	55131	207	90365	-0.0142186	0.111397	0.898383	-0.0271942	0.0789566	0.730531	0	0.521177	-0.0271942	0.0789566	0.730531	0.981262
Iron deficiency anemias, unspecified or not due to blood loss	280.1	19	772	11552	440452	-0.0204216	0.232684	0.930063	34	17801	296	127695	0.0892023	0.171022	0.59666	0.0454967	0.133482	0.73322	0	0.729445	0.0454967	0.133482	0.73322	0.981262
Hemorrhage of rectum and anus	578.8	30	760	16255	436535	0.0811347	0.186425	0.663408	17	8117	313	137379	-0.0243276	0.232944	0.916669	0.0485532	0.14409	0.736144	0	0.782979	0.0485532	0.14409	0.736144	0.981262
Malignant neoplasm of other and ill-defined sites within the digestive organs and peritoneum	159	11	802	7014	461293	-0.0939904	0.304633	0.757674	1	520	329	144976	-0.151684	6.31056	0.643285	-0.0967561	0.287562	0.736517	0	0.978055	-0.0967561	0.287562	0.736517	0.981262
Pleurisy	507	16	792	9550	451269	-0.0337963	0.253754	0.894047	6	3572	324	141924	0.269538	0.401913	0.476082	0.0706885	0.214556	0.741806	0	0.440601	0.0706885	0.214556	0.741806	0.981262
Cholelithiasis with other cholecystitis	574.12	19	757	6964	445956	0.45639	0.233113	0.050253	3	794	327	144702	-1.03671	0.538732	0.0282462	0.123719	0.204991	0.546153	88.8674	0.00272559	-0.232626	0.732297	0.750738	0.981262
Dysphagia	532	17	796	9246	459061	0.0774898	0.245599	0.752372	29	11105	301	134391	-0.125053	0.192888	0.522465	-0.0432207	0.14861	0.771179	0	0.537014	-0.0432207	0.14861	0.771179	0.981262
Atrial fibrillation and flutter	427.2	26	764	20262	429419	-0.342108	0.202649	0.0913759	26	14967	304	130529	0.348284	0.213617	0.0883037	-0.0655778	0.140385	0.640407	72.0689	0.0584705	-0.0732791	0.265827	0.782806	0.981262
Other diseases of respiratory system, NEC	519.8	19	793	12658	454892	-0.130576	0.232734	0.574762	5	2738	325	142758	0.159034	0.435455	0.702153	-0.0509127	0.205264	0.804107	0	0.467674	-0.0509127	0.205264	0.804107	0.981262
Hematuria	593	33	752	20016	431282	-0.0381313	0.178761	0.831087	30	16785	300	128711	0.152731	0.180564	0.386608	0.0284116	0.122968	0.817278	0	0.608047	0.0284116	0.122968	0.817278	0.981262
Dizziness and giddiness (Light-headedness and vertigo)	386.9	15	794	6673	459620	0.297481	0.261198	0.254741	77	26069	253	119427	-0.391111	0.126432	0.00274971	-0.249797	0.110891	0.0242818	81.3271	0.0206586	-0.0761846	0.331415	0.818188	0.981262
Sepsis	994.2	11	793	4695	458922	0.328731	0.304454	0.280259	8	2456	322	143040	-0.594433	0.314591	0.0813972	-0.0810225	0.218788	0.71114	73.3027	0.0529438	-0.0912206	0.423649	0.829517	0.981262
Noninfectious gastroenteritis	558	34	663	18742	369603	-0.0100832	0.178837	0.955038	17	8608	313	136888	0.0256598	0.233	0.911481	0.0304501	0.141792	0.829961	0	0.709956	0.0304501	0.141792	0.829961	0.981262
Other tests	1010	33	780	18106	450201	0.0564503	0.178298	0.751543	240	106992	90	38504	0.0373222	0.122374	0.760751	0.0196364	0.0985276	0.842029	0	0.80434	0.0196364	0.0985276	0.842029	0.981262
Osteoarthrosis NOS	740.9	12	776	7803	438539	-0.115327	0.292109	0.692985	65	29519	265	115977	0.00766656	0.142462	0.956994	0.0234548	0.125422	0.851655	0	0.598845	0.0234548	0.125422	0.851655	0.981262
Back pain	760	19	794	8296	460011	0.301729	0.232531	0.19443	146	58113	184	87383	-0.201919	0.109476	0.0658942	-0.0578098	0.0962266	0.547995	65.3347	0.0894229	0.0353724	0.211207	0.866994	0.981262
Secondary malignancy of lymph nodes	198.1	12	729	7440	419040	-0.0863749	0.291718	0.767161	1	818	329	144678	0.252607	0.872658	0.745766	-0.0460433	0.276685	0.867834	0	0.662609	-0.0460433	0.276685	0.867834	0.981262
Cellulitis and abscess of foot, toe	681.6	11	795	7453	453420	-0.175721	0.30418	0.563475	1	1548	329	143948	0.883207	0.875096	0.204658	-0.0561384	0.287323	0.845092	30.2745	0.231081	0.0756348	0.464485	0.870648	0.981262
Heart failure NOS	428.2	12	797	6519	459027	0.108447	0.293026	0.711314	15	6942	315	138554	-0.063035	0.253665	0.804259	-0.0219495	0.18588	0.906001	0	0.564858	-0.0219495	0.18588	0.906001	0.981262
Tobacco use disorder	318	47	752	26155	429117	0.0274963	0.150807	0.855326	79	35749	251	109747	-2.01475e-05	0.125409	0.99987	0.0105758	0.0943825	0.910781	0	0.885615	0.0105758	0.0943825	0.910781	0.981262
Chemotherapy	197	47	729	25164	419040	0.0714142	0.151166	0.636627	95	41653	235	103843	0.0135127	0.121521	0.911272	-0.00952485	0.0918409	0.917399	0	0.500245	-0.00952485	0.0918409	0.917399	0.981262
Superficial injury without mention of infection	915	11	802	6167	462140	0.0374225	0.304042	0.902041	2	724	328	144772	-0.396475	0.65486	0.554105	-0.0267743	0.275829	0.922672	0	0.615734	-0.0267743	0.275829	0.922672	0.981262
Cellulitis and abscess of leg, except foot	681.5	11	795	7453	453420	-0.175721	0.30418	0.563475	22	10814	308	134682	0.143132	0.219202	0.502923	0.016192	0.172887	0.925382	0	0.443188	0.016192	0.172887	0.925382	0.981262
Gastritis and duodenitis	535	39	754	23815	426312	-0.0395173	0.164835	0.810533	15	7413	315	138083	0.116029	0.260121	0.64739	0.0110056	0.13796	0.936417	0	0.575438	0.0110056	0.13796	0.936417	0.981262
Anal and rectal conditions	565	17	765	10711	439151	-0.0668566	0.245502	0.785371	7	5208	323	140288	0.251422	0.33082	0.423158	0.0138399	0.190138	0.941974	0	0.603337	0.0138399	0.190138	0.941974	0.981262
Urinary incontinence	599.4	21	752	11042	436843	0.0870835	0.222713	0.695788	31	12687	299	132809	-0.114256	0.182966	0.537168	0.00839096	0.141046	0.952561	0	0.647983	0.00839096	0.141046	0.952561	0.981262
Sebaceous cyst	706.2	16	794	10170	457028	-0.0956012	0.252734	0.705232	24	11288	306	134208	-0.00118072	0.202027	0.995319	0.00719609	0.157604	0.963582	0	0.602857	0.00719609	0.157604	0.963582	0.981262
Hyperlipidemia	272.1	16	741	7242	418467	0.247815	0.25478	0.330721	201	84243	129	61253	-0.135858	0.130494	0.295359	-0.0568807	0.112909	0.614421	43.8124	0.18218	-0.00644591	0.178206	0.971146	0.981262
Urinary tract infection	591	29	752	17025	431282	0.00146838	0.190077	0.993836	71	30904	259	114592	-0.0192888	0.131504	0.883416	0.00202547	0.105993	0.984754	0	0.997183	0.00202547	0.105993	0.984754	0.984754

### Sheet: SupplTable6
Table S6. TOPMed Cohort Specific Acknowledgements and Funding.
Study's Short Name	Study Name	Study Specific Acknowledgement Details	TOPMed Accession #
Amish	Genetics of Cardiometabolic Health in the Amish	The TOPMed component of the Amish Research Program was supported by NIH grants R01 HL121007, U01 HL072515, and R01 AG18728.	phs000956
ARIC	Atherosclerosis Risk in Communities Study VTE cohort	The Atherosclerosis Risk in Communities study has been funded in whole or in part with Federal funds from the National Heart, Lung, and Blood Institute, National Institutes of Health, Department of Health and Human Services (contract numbers HHSN268201700001I, HHSN268201700002I, HHSN268201700003I, HHSN268201700004I and HHSN268201700005I). The authors thank the staff and participants of the ARIC s…	phs001211
BioMe	Mount Sinai BioMe Biobank	The Mount Sinai BioMe Biobank has been supported by The Andrea and Charles Bronfman Philanthropies and in part by Federal funds from the NHLBI and NHGRI (U01HG00638001; U01HG007417; X01HL134588). We thank all participants in the Mount Sinai Biobank. We also thank all our recruiters who have assisted and continue to assist in data collection and management and are grateful for the computational re…	phs001644
CHS	Cardiovascular Health Study	Cardiovascular Health Study: This research was supported by contracts HHSN268201200036C, HHSN268200800007C, HHSN268201800001C, N01HC55222, N01HC85079, N01HC85080, N01HC85081, N01HC85082, N01HC85083, N01HC85086, 75N92021D00006, and grants U01HL080295 and U01HL130114 from the National Heart, Lung, and Blood Institute (NHLBI), with additional contribution from the National Institute of Neurological …	phs001368
COPDGene	Genetic Epidemiology of COPD Study	The project described was supported by Award Number U01 HL089897 and Award Number U01 HL089856 from the National Heart, Lung, and Blood Institute. The content is solely the responsibility of the authors and does not necessarily represent the official views of the National Heart, Lung, and Blood Institute or the National Institutes of Health.	phs000951
		COPD Foundation Funding
		COPDGene is also supported by the COPD Foundation through contributions made to an Industry Advisory Board that has included AstraZeneca, Bayer Pharmaceuticals, Boehringer-Ingelheim, Genentech, GlaxoSmithKline, Novartis, Pfizer,
		and Sunovion. A full listing of COPDGene investigators can be found at: http://www.copdgene.org/directory
DHS	Diabetes Heart Study	This work was supported by R01 HL92301, R01 HL67348, R01 NS058700, R01 AR48797, R01 DK071891, R01 AG058921, the General Clinical Research Center of the Wake Forest University School of Medicine (M01 RR07122, F32 HL085989), the American Diabetes Association, and a pilot grant from the Claude Pepper Older Americans Independence Center of Wake Forest University Health Sciences (P60 AG10484).	phs001412
FHS	Framingham Heart Study	The Framingham Heart Study (FHS) acknowledges the support of contracts NO1-HC-25195, HHSN268201500001I and 75N92019D00031 from the National Heart, Lung and Blood Institute and grant supplement R01 HL092577-06S1 for this research. We also acknowledge the dedication of the FHS study participants without whom this research would not be possible. Dr. Vasan is supported in part by the Evans Medical Fo…	phs000974
GeneSTAR	Genetic Studies of Atherosclerosis Risk	GeneSTAR was supported by grants from the National Institutes of Health/National Heart, Lung, and Blood Institute (U01 HL72518 HL087698; HL112064; HL099747; K23HL105897; HL59684; HL071025), National Institutes of Health/National Institute of Nursing Research (NR008153), by a grant from the National Institutes of Health/National Center for Research Resources (M01-RR000052) to the Johns Hopkins Gen…	phs001218
GENOA	Genetic Epidemiology Network of Arteriopathy	Support for GENOA was provided by the National Heart, Lung and Blood Institute (HL054457, HL054464, HL054481, HL119443, and HL087660) of the National Institutes of Health.	phs001345
JHS	Jackson Heart Study	The Jackson Heart Study (JHS) is supported and conducted in collaboration with Jackson State University (HHSN268201800013I), Tougaloo College (HHSN268201800014I), the Mississippi State Department of Health (HHSN268201800015I) and the University of Mississippi Medical Center (HHSN268201800010I, HHSN268201800011I, and HHSN268201800012I) contracts from the National Heart, Lung, and Blood Institute (…	phs000964
MESA	Multi-Ethnic Study of Atherosclerosis	Molecular data for the Trans-Omics in Precision Medicine (TOPMed) program was supported by the National Heart, Lung and Blood Institute (NHLBI). See the TOPMed Omics Support Table below for study specific omics support information. Core support including centralized genomic read mapping and genotype calling, along with variant quality metrics and filtering were provided by the TOPMed Informatics …	phs001416
WHI	Women's Health Initiative	The WHI program is funded by the National Heart, Lung, and Blood Institute, National Institutes of Health, U.S. Department of Health and Human Services through contracts 75N92021D00001, 75N92021D00002, 75N92021D00003, 75N92021D00004, 75N92021D00005.	phs001
